# The impact of pet care challenges on medical decision making and healthcare utilization among hospitalized pet owners: a prospective study

**DOI:** 10.64898/2026.01.16.26344223

**Authors:** Carri S. Polick, Jennifer W. Applebaum, Joshua Errickson, Ronald D. Chervin, Megan A. Iida, Nikki Chiang, David Johnson, Doug Plant, Tiffany J. Braley

**Affiliations:** School of Nursing, Duke University, Durham, NC, USA; Department of Environmental and Global Health, University of Florida, Gainesville, FL, USA; Consulting for Statistics, Computing and Analytics Research (CSCAR), University of Michigan, Ann Arbor, MI, USA; Department of Neurology, University of Michigan - Michigan Medicine, Ann Arbor, MI, USA; Department of Neurology, University of California San Francisco, San Francisco, CA, USA; Department of Pathology, University of Michigan - Michigan Medicine, Ann Arbor, MI, USA; Department of Physical Medicine and Rehabilitation - Michigan Medicine, Ann Arbor, MI, USA; Michigan Humane, Detroit, MI, USA

## Abstract

**Background:** Little is known about the scope of challenges faced by hospitalized pet owners and their impact on medical decision-making and utilization of health services.

**Objectives:** To assess challenges associated with pet care (PC) among hospitalized pet owners and characterize associations between reported challenges, patient characteristics, and adherence to treatment.

**Methods:** Pet owners in inpatient or ED settings were surveyed about PC challenges experienced during current and prior hospitalizations, and social support for PC. Electronic medical records were followed prospectively. Bivariate tests and logistic/multiple linear regression models were used to examine associations between survey responses, diagnoses, and healthcare utilization.

**Results:** Among 352 respondents (71 ED, 281 inpatient), younger age (p<0.001), less social support (p<0.01), and higher comorbidity (p=0.03) were associated with more PC challenges. Twenty-five ED patients (35%) reported challenges, of whom 46% endorsed likely deferral of hospital admission if recommended (p<0.0001). N=67 inpatients (24%) endorsed PC challenges during their current hospitalization. Prior challenges predicted current challenges (r=0.34, p<0.001). Increased social support reduced the odds of PC challenges (OR:0.80, p<0.01).

**Conclusions:** Pet care challenges are common among pet owners, who report substantial impact on medical decision-making and healthcare utilization. Those with reduced social support and prior challenges are particularly vulnerable.
