## Supplemental tables 1, 2, 3 for "The impact of pet care challenges on medical decision making and healthcare utilization among hospitalized pet owners: a prospective study"

### Sheet: Sup. Table 1_all
Estimates in order are rho/p/count	Female	Male	Non-binary	White	Black	All other groups combined	Median salary	Prior PC challenges during admit.	Current PC challenges during admission	PC chall. impact MDM: any treatment	PC chall. impact MDM: shorten stay	PC chall. impact MDM: procedure	PC chall. impact MDM: admission	Social support score	Length of stay	30-day readmit.	90-day readmit.	30-day ED encounter	Neuro subgroup	# of pets	Emergent procedure	Emergent / compled Dx: most severe only	Emergent / complex Dx	Social work consult	Inpatient rehab: recommended	Inpatient rehab: attended	Left against medical advice (AMA)
Female	1
	352
Male	-0.944118	1
	9e-171
	352	352
Non-binary	-0.185185	-0.149071	1
	0.0004789	0.00507
	352	352	352
White	0.0899764	-0.0961896	0.0168527	1
	0.0918877	0.0714764	0.752699
	352	352	352	352
Black	-0.1315	0.148516	-0.0482908	-0.719414	1
	0.013545	0.0052383	0.366356	2.37e-57
	352	352	352	352	352
All other groups combined	0.0159977	-0.0258659	0.029124	-0.641648	-0.0711334	1
	0.764867	0.62864	0.586037	3.15e-42	0.183018
	352	352	352	352	352	352
Median salary	0.101313	-0.0837564	-0.0542267	0.144155	-0.191689	0.0046573	1
	0.0575731	0.116746	0.310339	0.0067458	0.0002978	0.930617
	352	352	352	352	352	352	352
Prior PC challenges during admit.	0.087594	-0.175335	0.224352	0.102204	-0.127205	-0.0149523	-0.0391152	1
	0.154265	0.0041254	0.0002252	0.0962309	0.0381427	0.808215	0.525305
	266	266	266	266	266	266	266	266
Current PC challenges during admission	-0.0463572	0.0454731	0.0029201	0.0987614	-0.0930638	-0.0396073	0.012135	0.34116	1
	0.443045	0.451801	0.961483	0.101566	0.122971	0.512289	0.840937	4.04e-07
	276	276	276	276	276	276	276	210	276
PC chall. impact MDM: any treatment	0.0212961	-0.0831463	0.176752	0.0803339	-0.0516047	-0.0591693	-0.0667421	0.465037	0.189538	1
	0.702542	0.135323	0.0014011	0.14909	0.354492	0.288299	0.230897	3.4e-15	0.0021884
	324	324	324	324	324	324	324	257	259	324
PC chall. impact MDM: shorten stay	0.0406532	-0.0473052	0.0178133	0.101354	-0.0705295	-0.0684249	-0.08128	0.319814	0.240911	0.530858	1
	0.476455	0.407306	0.755128	0.07524	0.216343	0.230399	0.154059	1.52e-07	0.0001123	2.77e-23
	309	309	309	309	309	309	309	258	252	301	309
PC chall. impact MDM: procedure	-0.0457742	0.0133603	0.0942325	0.0644922	-0.025902	-0.0646109	0.0089262	0.221705	-0.0121793	0.468009	0.452374	1
	0.408648	0.809514	0.0883994	0.244117	0.640218	0.243248	0.872057	0.0003151	0.844155	1.7e-18	9.67e-17
	328	328	328	328	328	328	328	260	263	314	304	328
PC chall. impact MDM: admission	0.0228732	-0.0505411	0.0793925	0.0445365	-0.036126	-0.0242225	0.0167341	0.228925	0.171803	0.398369	0.378037	0.378005	1
	0.679344	0.360808	0.150764	0.420737	0.513766	0.661569	0.762351	0.0001755	0.0046403	2e-13	7.25e-12	2.62e-12
	329	329	329	329	329	329	329	264	270	315	307	320	329
Social support score	0.0334214	0.0004298	-0.101546	-0.0587837	-0.0172957	0.103516	-0.0470116	-0.163538	-0.0531483	-0.2324	-0.194058	-0.155241	-0.179207	1
	0.53198	0.993589	0.0570001	0.271372	0.746418	0.0523251	0.379204	0.0075247	0.379087	2.39e-05	0.0006034	0.0048338	0.0010961
	352	352	352	352	352	352	352	266	276	324	309	328	329	352
Length of stay	-0.116899	0.146898	-0.0881138	-0.0066951	-0.0121789	0.0224235	-0.0024659	-0.091422	0.151471	0.0568346	0.0367579	0.0373715	-0.0198238	0.0561665	1
	0.0375033	0.00881	0.117426	0.905487	0.828994	0.690843	0.965119	0.156249	0.0117503	0.330649	0.535119	0.520454	0.729801	0.318836
	317	317	317	317	317	317	317	242	276	295	287	298	306	317	317
30-day readmit.	0.0504067	-0.0487958	-0.0057132	0.0416916	0.0383349	-0.102195	0.0528793	0.0583015	0.0384046	0.0271931	-0.0109913	0.0045949	0.0014747	-0.0125238	0.0763449	1
	0.346398	0.362048	0.915062	0.43619	0.47405	0.0557732	0.323226	0.344456	0.52595	0.626318	0.84765	0.934033	0.978775	0.815136	0.175821
	351	351	351	351	351	351	351	265	275	323	308	327	328	351	316	351
90-day readmit.	0.0018818	-0.0115	0.0286118	0.0023466	0.084511	-0.0966896	0.0582353	-0.0092031	0.0330372	-0.0324823	-0.0294361	-0.034529	-0.0227343	0.0479897	0.118612	0.726776	1
	0.971976	0.830008	0.593176	0.965058	0.113994	0.0704109	0.276565	0.881467	0.585401	0.56079	0.606823	0.533819	0.681647	0.370041	0.0350671	6.89e-59
	351	351	351	351	351	351	351	265	275	323	308	327	328	351	316	351	351
30-day ED encounter	-0.001048	-0.0088253	0.0294248	-0.0655678	0.0797193	0.0061188	-0.100273	0.100688	-0.0536993	0.0863993	0.0227747	0.0589745	0.0283462	-0.0458651	0.0666892	0.46237	0.337893	1
	0.984391	0.869136	0.582713	0.220444	0.13607	0.909057	0.0605662	0.101946	0.375033	0.121222	0.690541	0.287652	0.608991	0.391628	0.237161	5.4e-20	8.03e-11
	351	351	351	351	351	351	351	265	275	323	308	327	328	351	316	351	351	351
Neuro subgroup	-0.0260927	0.0450091	-0.055913	0.0718101	-0.0188029	-0.082361	0.0780302	-0.0889778	-0.0523748	0.0272986	0.0217046	0.0287691	0.0115872	-0.35272	-0.049561	-0.0297255	-0.0607329	0.0287188	1
	0.625631	0.399861	0.295511	0.178877	0.725176	0.122987	0.144016	0.147835	0.386073	0.62444	0.703923	0.603656	0.834152	9.47e-12	0.37915	0.578866	0.256451	0.591795
	352	352	352	352	352	352	352	266	276	324	309	328	329	352	317	351	351	351	352
# of pets	0.0021725	-0.0505545	0.143643	0.0865283	-0.110798	-0.0007625	-0.0216586	0.121513	0.0176528	0.0907583	0.0340367	0.0437221	0.008197	0.0921095	-0.069823	-0.0661225	-0.0683412	0.0122715	-0.054319	1
	0.967742	0.346372	0.0071925	0.10659	0.038562	0.988676	0.686793	0.0477237	0.770316	0.102953	0.551137	0.429997	0.882251	0.085755	0.217263	0.218544	0.203448	0.819564	0.3116
	349	349	349	349	349	349	349	266	276	324	309	328	329	349	314	348	348	348	349	349
Emergent procedure	-0.0689334	0.0924839	-0.0689334	-0.0330895	-0.031708	0.0825328	-0.0489999	0.0183839	0.0572189	-0.0814621	-0.116221	-0.108804	-0.154484	0.236844	0.269479	0.0783943	0.0604895	-0.0050895	-0.140372	0.0648115	1
	0.196967	0.08315	0.196967	0.536064	0.55323	0.122206	0.359352	0.765362	0.343611	0.143445	0.0411883	0.0489702	0.0049804	7.06e-06	1.12e-06	0.142721	0.258365	0.924304	0.0083564	0.227161
	352	352	352	352	352	352	352	266	276	324	309	328	329	352	317	351	351	351	352	349	352
Emergent / compled Dx: most severe only	-0.0245243	0.0584705	-0.100901	0.0646781	-0.0255262	-0.0638304	0.0777591	-0.0517959	0.034073	0.006393	0.0523817	0.125749	0.01466	-0.22381	-0.0549041	-0.0709586	-0.105119	0.0339755	0.38055	0.002699	-0.0226094	1
	0.66458	0.300898	0.073734	0.252393	0.65176	0.258676	0.168609	0.423453	0.572987	0.913232	0.378305	0.0305486	0.799058	6.14e-05	0.332946	0.209858	0.0628239	0.548627	2.71e-12	0.962129	0.689353
	315	315	315	315	315	315	315	241	276	293	285	296	304	315	313	314	314	314	315	312	315	315
Emergent / complex Dx	-0.0447153	0.0924995	-0.141888	-0.0099212	0.0162475	-0.003366	0.0638558	-0.0042966	0.100058	-0.0091156	0.0986928	0.0919209	0.0542866	-0.114394	0.107537	-0.0048659	0.0180108	0.041906	0.212137	0.0244575	0.0900899	0.651977	1
	0.429027	0.101278	0.0117018	0.860775	0.773931	0.952552	0.258486	0.947095	0.0971342	0.876529	0.0963395	0.114538	0.345519	0.0424707	0.057376	0.931562	0.750557	0.459337	0.0001486	0.666952	0.110527	1.65e-39
	315	315	315	315	315	315	315	241	276	293	285	296	304	315	313	314	314	314	315	312	315	315	315
Social work consult	-0.0173402	0.0208062	-0.0100115	-0.0478939	0.062472	-0.0002065	-0.0302544	0.0835209	0.092506	0.156943	0.0905556	0.0625985	0.0122778	-0.0567219	0.428168	0.11168	0.0827027	0.0248762	0.085785	0.0799969	0.198283	0.0353202	0.0782675	1
	0.745788	0.697266	0.851528	0.370313	0.242382	0.996919	0.571575	0.174418	0.125242	0.0046313	0.112143	0.258271	0.824423	0.288569	1.45e-15	0.0364916	0.12197	0.642315	0.108118	0.135831	0.000181	0.53225	0.165834
	352	352	352	352	352	352	352	266	276	324	309	328	329	352	317	351	351	351	352	349	352	315	315	352
Inpatient rehab: recommended	-0.0752265	0.0491333	0.078967	-0.0117549	-0.0410677	0.0622238	0.0742724	0.0605478	0.106704	0.0115349	-0.0337147	-0.0284264	-0.0417517	-0.050389	0.220629	-0.0190208	0.0077018	-0.0284922	0.158268	0.0083391	0.10589	0.0528394	-0.0001472	0.18238	1
	0.160225	0.359423	0.140386	0.826545	0.443747	0.245617	0.165608	0.326155	0.0767755	0.836643	0.555558	0.60853	0.451091	0.34726	7.64e-05	0.723268	0.886	0.595781	0.0029871	0.876994	0.0477597	0.350699	0.997926	0.0006067
	350	350	350	350	350	350	350	265	276	322	308	327	328	350	316	349	349	349	350	347	350	314	314	350	350
Inpatient rehab: attended	-0.0781677	0.0938701	-0.0453471	-0.0311111	-0.0309363	0.0788329	0.0829734	0.024947	0.114178	-0.0395648	-0.0212612	-0.0203401	-0.0764891	-0.0048634	0.227294	-0.0260945	-0.03516	-0.0345214	0.146831	0.0025116	0.141046	0.0582317	0.0162475	0.188486	0.917296	1
	0.143883	0.0790438	0.397004	0.561289	0.563493	0.140492	0.120749	0.685462	0.0581641	0.478581	0.709696	0.713614	0.166317	0.927659	4.42e-05	0.626599	0.51206	0.519759	0.0058509	0.962764	0.0081373	0.30288	0.773931	0.0003844	3.2e-141
	351	351	351	351	351	351	351	266	276	323	309	328	329	351	317	350	350	350	351	348	351	315	315	351	350	351
Left against medical advice (AMA)	-0.0336629	-0.0077108	0.123978	-0.0234605	0.0578906	-0.0302354	-0.0375284	0.0072241	0.0020496	0.0887574	-0.0363688	0.0661147	-0.0363896	-0.0712844	0.0007765	-0.0040105	0.0200849	-0.008001	0.123293	-0.0148304	-0.0216924	0.0630174	0.0793509	0.138494	-0.0348062	-0.0318327	1
	0.52902	0.885378	0.0199791	0.660913	0.278734	0.571817	0.48278	0.906648	0.97296	0.1108	0.524174	0.232429	0.510696	0.182088	0.989013	0.940318	0.707671	0.881265	0.0206793	0.78249	0.685047	0.264803	0.160034	0.0092769	0.516318	0.552238
	352	352	352	352	352	352	352	266	276	324	309	328	329	352	317	351	351	351	352	349	352	315	315	352	350	351	352

### Sheet: Sup. Table 2_non-neuro
Estimates in order are rho/p/count	Female	Male	Non-binary	White	Black	All other groups combined	Median salary	Prior PC challenges during admit.	Current PC challenges during admission	PC chall. impact MDM: any treatment	PC chall. impact MDM: shorten stay	PC chall. impact MDM: procedure	PC chall. impact MDM: admission	Social support score	Length of stay	30-day readmit.	90-day readmit.	30-day ED encounter	# of pets	Emergent procedure	Emergent / compled Dx: most severe only	Emergent / complex Dx	Social work consult	Inpatient rehab: recommended	Inpatient rehab: attended	Left against medical advice (AMA)
Female	1
	318
Male	-0.938168	1
	1.3e-147
	318	318
Non-binary	-0.196818	-0.154763	1
	0.0004147	0.0056814
	318	318	318
White	0.0992894	-0.107627	0.0214591	1
	0.077064	0.0552025	0.70305
	318	318	318	318
Black	-0.144767	0.164054	-0.0514821	-0.703732	1
	0.009737	0.0033475	0.360166	7.77e-49
	318	318	318	318	318
All other groups combined	0.0146304	-0.023443	0.0246411	-0.654948	-0.0759737	1
	0.794953	0.677074	0.661567	2.44e-40	0.17656
	318	318	318	318	318	318
Median salary	0.108929	-0.0910492	-0.0530026	0.150745	-0.210004	0.0118033	1
	0.052305	0.105101	0.346135	0.0070816	0.0001617	0.833932
	318	318	318	318	318	318	318
Prior PC challenges during admit.	0.109281	-0.205407	0.228134	0.114209	-0.136038	-0.0241161	-0.0253681	1
	0.095372	0.0015828	0.0004355	0.0812605	0.0375704	0.713631	0.699466
	234	234	234	234	234	234	234	234
Current PC challenges during admission	-0.0308549	0.031087	-0.0004378	0.102334	-0.091269	-0.0471597	0.0167618	0.313972	1
	0.632213	0.629652	0.994583	0.111567	0.156083	0.464312	0.794894	1.87e-05
	243	243	243	243	243	243	243	179	243
PC chall. impact MDM: any treatment	0.0248173	-0.0954386	0.190725	0.104777	-0.0809021	-0.0609831	-0.0435444	0.450943	0.160653	1
	0.673855	0.104815	0.0010988	0.0748327	0.169436	0.300677	0.4601	1.14e-12	0.0156286
	290	290	290	290	290	290	290	225	226	290
PC chall. impact MDM: shorten stay	0.087831	-0.0964282	0.0205939	0.104768	-0.0716093	-0.0716093	-0.0710435	0.300048	0.218479	0.502513	1
	0.145572	0.109945	0.733394	0.0823141	0.235706	0.235706	0.239438	4.39e-06	0.0011078	1.49e-18
	276	276	276	276	276	276	276	226	220	268	276
PC chall. impact MDM: procedure	-0.0372255	-0.0003811	0.103319	0.06201	-0.0191847	-0.0671262	-0.0180076	0.23091	-0.0333283	0.478662	0.421734	1
	0.524916	0.994808	0.0769367	0.289262	0.743231	0.25123	0.758481	0.0004395	0.615081	1.93e-17	4.12e-13
	294	294	294	294	294	294	294	228	230	280	271	294
PC chall. impact MDM: admission	0.0387113	-0.0702518	0.0852573	0.041311	-0.0313346	-0.0247918	0.00983	0.198872	0.140971	0.397999	0.341085	0.336957	1
	0.507771	0.228985	0.144074	0.479673	0.591933	0.671514	0.866487	0.0023406	0.0300382	4.2e-12	6.84e-09	5.06e-09
	295	295	295	295	295	295	295	232	237	281	274	286	295
Social support score	0.0353475	0.012606	-0.136579	-0.0229155	-0.048759	0.0840226	0.0085041	-0.222811	-0.0828533	-0.25814	-0.211425	-0.168978	-0.194673	1
	0.529971	0.822819	0.0147937	0.683945	0.386167	0.134893	0.879932	0.0005961	0.198056	8.48e-06	0.0004053	0.0036613	0.0007748
	318	318	318	318	318	318	318	234	243	290	276	294	295	318
Length of stay	-0.123311	0.157662	-0.0950666	-0.004124	-0.0128452	0.0188014	0.0193662	-0.110313	0.158424	0.0299827	0.021799	0.010136	-0.0169806	0.0429273	1
	0.0381586	0.0078797	0.110532	0.944934	0.829656	0.752825	0.745652	0.110954	0.0134174	0.629686	0.729533	0.869799	0.780412	0.471966
	283	283	283	283	283	283	283	210	243	261	254	264	272	283	283
30-day readmit.	0.0393059	-0.0368696	-0.0077262	0.0612199	0.0224257	-0.109759	0.0373114	0.0539707	0.0425217	0.0095496	0.0065574	0.0238916	0.0179932	-0.0023779	0.0760675	1
	0.485599	0.513064	0.891015	0.277168	0.690814	0.0508922	0.508025	0.41222	0.51031	0.871587	0.913799	0.683811	0.758668	0.966364	0.202818
	317	317	317	317	317	317	317	233	242	289	275	293	294	317	282	317
90-day readmit.	-0.0130719	0.0038484	0.0263709	0.0173872	0.0772902	-0.106606	0.0427139	-0.0384845	0.0013932	-0.0672414	-0.0390824	-0.0451848	-0.0320992	0.0553231	0.109278	0.717016	1
	0.81667	0.945588	0.639966	0.757801	0.169836	0.0579648	0.448546	0.558886	0.982798	0.25452	0.518666	0.440987	0.583566	0.326168	0.0668866	2.66e-51
	317	317	317	317	317	317	317	233	242	289	275	293	294	317	282	317	317
30-day ED encounter	-0.0231421	0.011682	0.0329118	-0.0633321	0.0750736	0.0090214	-0.126439	0.119408	-0.0720004	0.0874628	0.0527001	0.0928996	0.0557578	-0.0245116	0.0901768	0.450078	0.313219	1
	0.681469	0.835872	0.559341	0.260899	0.18245	0.872888	0.0243645	0.068852	0.264545	0.138003	0.383996	0.112553	0.340734	0.663739	0.13087	3.24e-17	1.21e-08
	317	317	317	317	317	317	317	233	242	289	275	293	294	317	282	317	317	317
# of pets	0.0160548	-0.0683994	0.147265	0.0804036	-0.10008	-0.0054172	-0.0191454	0.126256	0.0003261	0.121784	0.0454361	0.0723188	0.014261	0.0562127	-0.0637316	-0.0688148	-0.0775665	0.0234691	1
	0.77654	0.226064	0.0088553	0.154547	0.0761228	0.923707	0.735003	0.0537638	0.995965	0.038203	0.45217	0.21633	0.807299	0.319981	0.287898	0.223993	0.170354	0.678674
	315	315	315	315	315	315	315	234	243	290	276	294	295	315	280	314	314	314	315
Emergent procedure	-0.085634	0.114269	-0.0792406	-0.0081578	-0.0582246	0.0733788	-0.0248485	0.0045657	0.058926	-0.0955758	-0.118762	-0.108195	-0.160339	0.177444	0.271079	0.0888027	0.0663217	-0.0045851	0.0558762	1
	0.127544	0.0417145	0.158624	0.884786	0.30063	0.191846	0.658898	0.944617	0.360389	0.104315	0.0487188	0.0639255	0.0057783	0.0014878	3.71e-06	0.114575	0.239013	0.935193	0.322891
	318	318	318	318	318	318	318	234	243	290	276	294	295	318	283	317	317	317	315	318
Emergent / compled Dx: most severe only	-0.0123871	0.0446695	-0.0907485	0.029547	-0.0062693	-0.0341554	0.0100549	0.0178571	0.0786316	0.0040566	0.0649876	0.103659	0.0152091	-0.0464574	-0.0121907	-0.102062	-0.111803	0.0173039	0.0409653	0.0885712	1
	0.836222	0.455769	0.129122	0.621873	0.916673	0.568567	0.866737	0.797465	0.221966	0.948198	0.304136	0.0940603	0.803542	0.437917	0.839355	0.0882617	0.0617173	0.773136	0.496355	0.138602
	281	281	281	281	281	281	281	209	243	259	252	262	270	281	279	280	280	280	278	281	281
Emergent / complex Dx	-0.0464589	0.0962248	-0.139433	-0.0381168	0.0344128	0.0171384	0.016312	0.0455936	0.133979	-0.0130828	0.114847	0.0658744	0.0611003	0.0216561	0.136829	-0.0272121	0.0187688	0.0459438	0.0617931	0.171988	0.613936	1
	0.437902	0.107492	0.0193694	0.524557	0.565655	0.774853	0.785439	0.512128	0.0368716	0.834028	0.0687435	0.288088	0.317186	0.717765	0.0222546	0.650266	0.75452	0.443824	0.304592	0.0038307	1.69e-30
	281	281	281	281	281	281	281	209	243	259	252	262	270	281	279	280	280	280	278	281	281	281
Social work consult	-0.0103961	0.0124247	-0.0055198	-0.0608041	0.073393	0.007273	-0.0499686	0.0621252	0.0737361	0.122648	0.0628619	0.0313247	-0.0210537	-0.035814	0.43563	0.100689	0.0763444	0.0254975	0.0824461	0.210626	0.03381	0.081498	1
	0.853493	0.825326	0.921897	0.279687	0.19176	0.89721	0.37448	0.344068	0.252182	0.0368438	0.298048	0.592685	0.718762	0.524552	1.55e-14	0.0734248	0.175136	0.651089	0.144306	0.0001545	0.572486	0.173093
	318	318	318	318	318	318	318	234	243	290	276	294	295	318	283	317	317	317	315	318	281	281	318
Inpatient rehab: recommended	-0.0736244	0.0382464	0.101499	-0.0056492	-0.0745218	0.0871871	0.0827022	0.0772215	0.137423	-0.0230917	-0.0718885	-0.0654545	-0.0215646	-0.021875	0.217297	-0.0100455	0.0109857	-0.0452328	0.0258958	0.113019	0.0693375	0.0164001	0.15061	1
	0.19177	0.498129	0.071578	0.920324	0.186396	0.121941	0.142421	0.240335	0.0322473	0.696368	0.234737	0.264076	0.712706	0.698487	0.0002361	0.859049	0.846014	0.423699	0.648112	0.0446916	0.247501	0.784687	0.0073181
	316	316	316	316	316	316	316	233	243	288	275	293	294	316	282	315	315	315	313	316	280	280	316	316
Inpatient rehab: attended	-0.0625109	0.0781664	-0.042963	-0.0235417	-0.0681296	0.105498	0.0854949	0.0274324	0.138876	-0.096482	-0.0646113	-0.0609472	-0.0673048	0.0174185	0.225498	-0.0241741	-0.0490955	-0.0611499	0.0227047	0.147856	0.0976078	0.0528094	0.168192	0.917318	1
	0.267144	0.165033	0.445902	0.676276	0.226422	0.0606327	0.128772	0.676337	0.0304489	0.10165	0.284777	0.297623	0.249158	0.757378	0.0001302	0.668588	0.384406	0.278484	0.688585	0.0083739	0.102509	0.377822	0.002663	1.3e-127
	317	317	317	317	317	317	317	234	243	289	276	294	295	317	283	316	316	316	314	317	281	281	317	316	317
Left against medical advice (AMA)	-0.0412832	-0.0180057	0.168811	-0.0537091	0.0952664	-0.02595	-0.0218271	0.0567279	0.0523072	0.0547636	-0.0293005	0.110968	-0.0294747	-0.005191	0.0017761	-0.0515578	0.0004368	-0.0525119	-0.0293036	0.0066849	-0.0422392	0.0227773	0.115844	-0.0254482	-0.023268	1
	0.463194	0.749082	0.0025262	0.339736	0.0898834	0.644792	0.698204	0.387687	0.416941	0.352755	0.62791	0.0573709	0.614118	0.926536	0.97627	0.360221	0.99382	0.35139	0.604366	0.905481	0.480675	0.703823	0.0389588	0.652236	0.67983
	318	318	318	318	318	318	318	234	243	290	276	294	295	318	283	317	317	317	315	318	281	281	318	316	317	318

### Sheet: Sup. Table 3_neuro
Estimates in order are rho/p/count	Female	Male	White	Black	Median salary	Prior PC challenges during admit.	Current PC challenges during admission	PC chall. impact MDM: any treatment	PC chall. impact MDM: shorten stay	PC chall. impact MDM: procedure	PC chall. impact MDM: admission	Social support score	Length of stay	30-day readmit.	90-day readmit.	30-day ED encounter	# of pets	Emergent procedure	Emergent / compled Dx: most severe only	Emergent / complex Dx	Social work consult	Inpatient rehab: recommended	Inpatient rehab: attended	Left against medical advice (AMA)
Female	1
	34
Male		1
		34
White	n/a	n/a	1
	n/a	n/a
	34	34	34
Black	n/a	n/a		1
	n/a	n/a
	34	34		34
Median salary	0.0577433	-0.0577433	0.0029874	-0.0029874	1
	0.745654	0.745654	0.986622	0.986622
	34	34	34	34	34
Prior PC challenges during admit.	-0.165683	0.165683	0.0678844	-0.0678844	-0.0822986	1
	0.364807	0.364807	0.712008	0.712008	0.654305
	32	32	32	32	32	32
Current PC challenges during admission	-0.171499	0.171499	0.119737	-0.119737	0.0225337	0.542115	1
	0.339935	0.339935	0.506877	0.506877	0.900943	0.0016313
	33	33	33	33	33	31	33
PC chall. impact MDM: any treatment	0	0	-0.212167	0.212167	-0.259436	0.61807	0.388889	1
	1	1	0.228344	0.228344	0.138425	0.0001635	0.0253042
	34	34	34	34	34	32	33	34
PC chall. impact MDM: shorten stay	-0.306786	0.306786	0.0559017	-0.0559017	-0.172699	0.526787	0.394853	0.748332	1
	0.0824664	0.0824664	0.757329	0.757329	0.336516	0.0019516	0.0253177	5.53e-07
	33	33	33	33	33	32	32	33	33
PC chall. impact MDM: procedure	-0.103695	0.103695	0.0777714	-0.0777714	0.176947	0.20261	0.124226	0.400013	0.633333	1
	0.559488	0.559488	0.661979	0.661979	0.316775	0.266087	0.49096	0.0190767	7.62e-05
	34	34	34	34	34	32	33	34	33	34
PC chall. impact MDM: admission	-0.103695	0.103695	0.0777714	-0.0777714	0.061174	0.526787	0.397523	0.400013	0.633333	0.634409	1
	0.559488	0.559488	0.661979	0.661979	0.731085	0.0019516	0.0219711	0.0190767	7.62e-05	5.6e-05
	34	34	34	34	34	32	33	34	33	34	34
Social support score	-0.0621103	0.0621103	-0.217386	0.217386	-0.280685	-0.174843	-0.063088	-0.0862545	-0.119909	-0.0579649	-0.130958	1
	0.727124	0.727124	0.216834	0.216834	0.107845	0.338513	0.727249	0.627649	0.506263	0.74471	0.460372
	34	34	34	34	34	32	33	34	33	34	34	34
Length of stay	-0.0667758	0.0667758	0.0160429	-0.0160429	-0.16479	0.0218368	0.0453199	0.29585	0.177985	0.266717	-0.0337165	0.0176117	1
	0.707496	0.707496	0.928246	0.928246	0.351683	0.905571	0.802253	0.0893516	0.321703	0.127304	0.849858	0.92125
	34	34	34	34	34	32	33	34	33	34	34	34	34
30-day readmit.	0.154303	-0.154303	-0.212167	0.212167	0.228392	0.0605228	-0.0185185	0.190476	-0.149071	-0.144005	-0.144005	-0.24918	0.0595159	1
	0.383581	0.383581	0.228344	0.228344	0.193883	0.742119	0.918528	0.280574	0.407687	0.416491	0.416491	0.155277	0.738115
	34	34	34	34	34	32	33	34	33	34	34	34	34	34
90-day readmit.	0.138675	-0.138675	-0.156009	0.156009	0.265048	0.218218	0.283333	0.288873	0.067082	0.0718997	0.0718997	-0.249781	0.182275	0.834523	1
	0.434125	0.434125	0.37828	0.37828	0.129794	0.230202	0.110086	0.0975314	0.7107	0.68615	0.68615	0.154249	0.302186	8.62e-10
	34	34	34	34	34	32	33	34	33	34	34	34	34	34	34
30-day ED encounter	0.2	-0.2	-0.133333	0.133333	0.0939399	-0.0262703	0.1	0.0720082	-0.193649	-0.186651	-0.186651	-0.158726	-0.127149	0.59664	0.61017	1
	0.256763	0.256763	0.452204	0.452204	0.597193	0.886512	0.579786	0.6857	0.280232	0.290525	0.290525	0.369927	0.47363	0.0001958	0.0001274
	34	34	34	34	34	32	33	34	33	34	34	34	34	34	34	34
# of pets	-0.152944	0.152944	0.248534	-0.248534	-3.26e-05	0	0.146573	-0.159298	-0.0498445	-0.174455	-0.0396488	0.299231	-0.172166	-0.0589994	-0.0106047	-0.0764719	1
	0.387837	0.387837	0.156386	0.156386	0.999854	1	0.415678	0.368183	0.782959	0.323749	0.823823	0.0855819	0.330235	0.74031	0.952534	0.667301
	34	34	34	34	34	32	33	34	33	34	34	34	34	34	34	34	34
Emergent procedure	0.103695	-0.103695	-0.362933	0.362933	-0.239982	-0.0678844	-0.119737	0.128004	-0.0803219	-0.0967742	-0.0967742	0.59897	0.182389	-0.144005	-0.172559	0.0483911	0.0951572	1
	0.559488	0.559488	0.0348911	0.0348911	0.171607	0.712008	0.506877	0.470637	0.656795	0.586125	0.586125	0.0001821	0.301879	0.416491	0.329116	0.785798	0.592428
	34	34	34	34	34	32	33	34	33	34	34	34	34	34	34	34	34	34
Emergent / compled Dx: most severe only	-0.0666667	0.0666667	0.133333	-0.133333	0.33016	-0.257143	-0.1	-0.0720082	-0.067082	0.186651	-0.0483911	-0.451335	-0.231352	0.277746	0.175655	0.0577778	-0.0968644	-0.518476	1
	0.707953	0.707953	0.452204	0.452204	0.0565203	0.155385	0.579786	0.6857	0.7107	0.290525	0.785798	0.0073793	0.188011	0.11174	0.320379	0.745507	0.585774	0.001682
	34	34	34	34	34	32	33	34	33	34	34	34	34	34	34	34	34	34	34
Emergent / complex Dx	0	0	0.112962	-0.112962	0.304838	-0.218218	-0.06415	-0.039841	-0.0430331	0.200805	-0.026774	-0.561289	-0.0145837	0.298807	0.205883	-0.0516398	-0.19745	-0.481932	0.783203	1
	1	1	0.524724	0.524724	0.0796009	0.230202	0.722837	0.822983	0.812048	0.254814	0.880524	0.0005532	0.934758	0.0860475	0.242744	0.771786	0.263004	0.0039007	4.37e-08
	34	34	34	34	34	32	33	34	33	34	34	34	34	34	34	34	34	34	34	34
Social work consult	-0.0592349	0.0592349	0.0296174	-0.0296174	0.074892	0.355036	0.272543	0.411306	0.288675	0.276407	0.276407	0.0404701	0.406303	0.255924	0.213574	-0.003949	0.113245	0.276407	-0.130317	-0.0535303	1
	0.739309	0.739309	0.867941	0.867941	0.673792	0.0461547	0.12491	0.0156643	0.103256	0.11355	0.11355	0.820233	0.0171069	0.144038	0.225201	0.982316	0.523679	0.11355	0.462589	0.763664
	34	34	34	34	34	32	33	34	33	34	34	34	34	34	34	34	34	34	34	34	34
Inpatient rehab: recommended	-0.0727393	0.0727393	-0.181848	0.181848	-0.0358784	0.0605228	-0.0185185	0.145911	0.124226	0.0980553	-0.158397	0.161137	0.358691	-0.0448957	0.0605228	0.0242464	-0.0333751	0.354507	-0.353998	-0.30989	0.305918	1
	0.682674	0.682674	0.303338	0.303338	0.840351	0.742119	0.918528	0.410283	0.49096	0.581153	0.370934	0.362608	0.0372362	0.800949	0.733844	0.891733	0.851362	0.0396721	0.0399775	0.0744947	0.0784874
	34	34	34	34	34	32	33	34	33	34	34	34	34	34	34	34	34	34	34	34	34	34
Inpatient rehab: attended	-0.154303	0.154303	-0.212167	0.212167	0.0119412	0.09759	0.0199205	0.190476	0.160357	0.128004	-0.144005	0.239596	0.351307	-0.0119048	0.10699	0.0720082	-0.0589994	0.400013	-0.421762	-0.378489	0.255924	0.909137	1
	0.383581	0.383581	0.228344	0.228344	0.946561	0.59517	0.912383	0.280574	0.372689	0.470637	0.416491	0.172319	0.0416213	0.946724	0.547006	0.6857	0.74031	0.0190767	0.012976	0.0272968	0.144038	1.03e-13
	34	34	34	34	34	32	33	34	33	34	34	34	34	34	34	34	34	34	34	34	34	34	34
Left against medical advice (AMA)	0	0	0.0625	-0.0625	-0.154918	-0.09759	-0.119737	0.212167	-0.0803219	-0.0777714	-0.0777714	-0.134572	0.0348616	0.212167	0.156009	0.133333	0.0764719	-0.0777714	0.15	0.161374	0.222131	-0.127294	-0.115727	1
	1	1	0.725478	0.725478	0.381666	0.59517	0.506877	0.228344	0.656795	0.661979	0.661979	0.447974	0.84482	0.228344	0.37828	0.452204	0.667301	0.661979	0.397144	0.361892	0.206722	0.473123	0.514558
	34	34	34	34	34	32	33	34	33	34	34	34	34	34	34	34	34	34	34	34	34	34	34	34
